# Non-severe SARS-CoV-2 infection is characterised by very early T cell proliferation independent of type 1 interferon responses and distinct from other acute respiratory viruses

**DOI:** 10.1101/2021.03.30.21254540

**Authors:** Aneesh Chandran, Joshua Rosenheim, Gayathrie Nageswaran, Leo Swadling, Gabriele Pollara, Rishi K Gupta, Jose Afonso Guerra-Assuncao, Annemarie Woolston, Tahel Ronel, Corrina Pade, Joseph Gibbons, Blanca Sanz-Magallon Duque De Estrada, Marc Robert de Massy, Matthew Whelan, Amanda Semper, Tim Brooks, Daniel M Altmann, Rosemary J Boyton, Áine McKnight, Charlotte Manisty, Thomas Alexander Treibel, James Moon, Gillian S Tomlinson, Mala K Maini, Benjamin M Chain, Mahdad Noursadeghi, COVIDsortium Investigators

## Abstract

The correlates of natural protective immunity to SARS-CoV-2 in the majority who experience asymptomatic infection or non-severe disease are not fully characterised, and remain important as new variants emerge. We addressed this question using blood transcriptomics, multiparameter flow cytometry and T cell receptor (TCR) sequencing spanning the time of incident infection. We identified a type 1 interferon (IFN) response common to other acute respiratory viruses, and a cell proliferation response that discriminated SARS-CoV-2 from other viruses. These responses peaked by the time the virus was first detected, and in some preceded virus detection. Cell proliferation was most evident in CD8 T cells and associated with rapid expansion of SARS-CoV-2 reactive TCRs. We found an equally rapid increase in immunoglobulin transcripts, but circulating virus-specific antibodies lagged by 1-2 weeks. Our data support a protective role for rapid induction of type 1 IFN and CD8 T cell responses to SARS-CoV-2.
