## Supplementary File 1 for "Non-severe SARS-CoV-2 infection is characterised by very early T cell proliferation independent of type 1 interferon responses and distinct from other acute respiratory viruses"

Upstream Regulator	Molecule Type	Predicted Activation State	Activation z-score	FDR	Target Molecules in Dataset
IFNL1	cytokine	Activated	5.453	1.39E-30	CHAC1,CMPK2,CXCL10,CXCL11,DDX58,DDX60,EIF2AK2,HERC5,HERC6,IFI27,IFI44,IFI44L,IFI6,IFIH1,IFIT1,IFIT3,IFITM3,IL10,ISG15,LAMP3,LGALS3BP,MX1,OAS1,OAS2,OAS3,OASL,RSAD2,RTP4,STAT1,USP18,XAF1
CCND1	transcription regulator	Activated	4.192	1.88E-29	ASPM,AURKA,BIRC5,CCNA2,CCNE1,CDC45,CDC6,CDCA2,CDCA7,CDCA8,CENPF,CENPN,CEP55,CIP2A,CLSPN,DEPDC1,DHCR24,DTL,E2F1,E2F7,E2F8,ESCO2,FAM83D,FOXM1,H4C8,HJURP,ID1,KIF11,KIF20A,KIF20B,KIF2C,KIF4A,KNL1,KRT14,MCM10,MCM4,MELK,MTFR2,NCAPH,PCLAF,PCNA,PLK1,RAD51,RRM2,SPC25,TMPRSS2,TMSB15A,TPX2,TRIP13,TYMS,UHRF1
FOXM1	transcription regulator	Activated	5.709	4.93E-28	AURKA,AURKB,BIRC5,BRCA2,BUB1B,CAV1,CCNA2,CCNB1,CCNB2,CCNE1,CDC20,CDC25A,CDC25C,CDCA2,CDCA8,CDK1,CDKN3,CENPA,CENPE,CENPF,CXCL12,EZH2,FOXM1,GTSE1,IGF1,KIF20A,MET,MKI67,NEK2,NUF2,PCNA,PLK1,PTTG1,STMN1,TOP2A
IFNA2	cytokine	Activated	5.653	1.97E-26	BIRC5,CAV1,CCL2,CD70,CMPK2,CXCL10,CXCL11,CXCL13,DDX58,DDX60,EIF2AK2,HERC5,HERC6,IFI27,IFI44,IFI44L,IFI6,IFIH1,IFIT1,IFIT3,IFITM3,IL10,IRF7,ISG15,LAMP3,LGALS3BP,LY6E,MET,MT1G,MT2A,MX1,OAS1,OAS2,OAS3,OASL,PTTG1,RSAD2,SDC1,STAT1,USP18,XAF1,ZBP1
TBX2	transcription regulator	Activated	4.785	5.38E-21	ANLN,AURKA,AURKB,BUB1,CCNA2,CCNB1,CDC6,CDCA3,CDCA5,CDK1,CDT1,CHEK1,E2F1,E2F7,E2F8,EZH2,FOXM1,MAD2L1,MCM2,MCM4,PKMYT1,PLK1,SMC2
E2F1	transcription regulator	Activated	5.056	1.60E-20	AURKA,AURKB,BAK1,BIRC5,CAV1,CCNA2,CCNB1,CCNB2,CCNE1,CCNO,CDC20,CDC25A,CDC45,CDC6,CDK1,CHEK1,E2F1,E2F2,E2F8,EGR2,EIF2AK2,EZH2,FEN1,FOXM1,GINS1,GMNN,H4C8,KIF23,KRT14,MAD2L1,MCM10,MCM2,MCM4,MT1G,MYBL2,NDC80,ORC1,PCLAF,PCNA,PSAT1,PTTG1,RAD51,RAD54L,RBBP8,RRM2,STMN1,TK1,TOP2A,TYMS,UHRF1
IL6	cytokine	Activated	3.198	2.79E-20	BAK1,BIRC5,BUB1,BUB1B,CCL2,CCNA2,CCNB1,CCNB2,CCNE1,CCR5,CD38,CDC20,CDC25C,CDC45,CDC6,CDK1,CDKN3,CENPA,CENPE,CES1,CHEK1,CXCL10,CXCL13,E2F1,E2F2,EGR2,ELANE,EZH2,FOXM1,GINS1,HBZ,ID1,IFIT1,IFITM3,IGF1,IL10,IL21,JCHAIN,KIF11,KIF2C,KIFC1,KRT14,LAG3,LIF,MAD2L1,MET,MKI67,MPO,MTTP,MYBL2,OIP5,PCLAF,PCNA,PRTN3,PTTG1,RRM2,SPC25,STAT1,TK1,TNFRSF17,TOP2A,TTK,UBE2C
IFNL4	cytokine	Activated	3.425	6.11E-20	CXCL10,CXCL11,DDX58,IFI6,IFIH1,IFIT1,ISG15,MX1,OAS1,OAS2,OASL,STAT1
ERBB2	kinase	Activated	6.018	5.09E-19	ASPM,AURKA,BIRC5,BUB1,BUB1B,CCL2,CCNA2,CCNB1,CCNB2,CCNE1,CDC20,CDC25A,CDC25C,CDC45,CDC6,CDCA2,CDCA3,CDCA5,CDCA7,CDCA8,CDK1,CDKN3,CDT1,CENPA,CENPE,CENPF,CES1,CHEK1,CXCL10,CXCL12,E2F1,E2F2,E2F7,E2F8,EPHB2,EPSTI1,ESPL1,FEN1,GINS1,GINS2,ID1,JCHAIN,JUP,MCM10,MCM2,MCM4,MKI67,MYBL2,NCAPG,NDC80,NEK2,ORC1,OSTM1,PCNA,PHLDA2,PLAC8,RAD51AP1,RRM2,SDC1,SLCO4A1,SMC2,TCEAL9,TK1,TOP2A,TYMS,UBE2C,ZWINT
E2F2	transcription regulator	Activated	3.118	9.11E-19	BIRC5,CCNA2,CCNB1,CCNB2,CCNE1,CDC25A,CDC45,CDC6,CDK1,E2F1,EZH2,ID1,MCM10,MCM2,MCM4,MT1G,MYBL2,ORC1,PCNA,RAD51,RRM2
STAT1	transcription regulator	Activated	4.934	9.89E-19	ACOD1,APOBEC3B,BATF2,BIRC5,CCL2,CCNE1,CFB,CMPK2,CXCL10,CXCL11,DDX60,EIF2AK2,EPSTI1,HERC6,IFI27,IFI44,IFI44L,IFI6,IFIH1,IFIT1,IFIT3,IFITM3,IGF1,IL10,IL21,IRF7,ISG15,LY6E,MX1,OAS1,OAS2,OAS3,OASL,RSAD2,RTP4,SAMD9L,SERPING1,STAT1,USP18,XAF1,ZBP1
CSF2	cytokine	Activated	6.384	1.26E-18	ANLN,AURKA,BIRC5,BUB1,BUB1B,CCL2,CCL25,CCNA2,CCNB1,CCR5,CD38,CDC20,CDCA2,CDCA3,CDCA5,CDCA8,CDK1,CENPE,CXCL10,DSCC1,E2F7,E2F8,EGR2,FOXM1,HJURP,IFITM3,IGF1,IL10,KIF11,LAMP3,MET,MKI67,MPO,NCAPH,NEK2,PLK1,RAD51,RRM2,SKA1,SKA3,SMC2,SPC25,STMN1,TICRR,TOP2A,TPX2,TRIP13,UBE2C,UHRF1
IRF1	transcription regulator	Activated	4.517	2.47E-18	BAK1,CCL2,CCNB1,CFB,CMPK2,CXCL10,CXCL11,DDX58,E2F1,EIF2AK2,IFI27,IFI44,IFI44L,IFI6,IFIH1,IFIT1,IFIT3,IFITM3,IL10,IRF7,ISG15,MX1,OAS1,OAS2,OAS3,OASL,PCNA,RSAD2,STAT1,XAF1
E2F3	transcription regulator	Activated	4.394	3.16E-18	BIRC5,CCNA2,CCNB1,CCNB2,CCNE1,CDC25A,CDC45,CDC6,CDCA3,CDK1,E2F1,E2F2,EZH2,MAD2L1,MCM10,MCM2,MCM4,MT1G,MYBL2,ORC1,PCLAF,PCNA,PLK1,PTTG1,RAD51,RRM2,TK1,TPX2,UBE2C
IRF3	transcription regulator	Activated	5.243	3.42E-17	APOBEC3B,CCL2,CD70,CMPK2,CXCL10,DDX58,DDX60,EIF2AK2,IFI27,IFI44,IFI44L,IFI6,IFIH1,IFIT1,IFIT3,IFITM3,IL10,IRF7,ISG15,LAG3,OAS1,OAS2,OAS3,OASL,PLAC8,RSAD2,SAMD9L,STAT1,USP18,ZBP1
IFNAR1	transmembrane receptor	Activated	3.658	1.12E-16	ACOD1,CMPK2,CXCL10,CXCL11,CXCL13,EIF2AK2,IFI44,IFI6,IFIH1,IFIT3,IL10,IRF7,ISG15,LAMP3,LIF,OAS1,OAS2,OAS3,OASL,RNASE2,RSAD2,RTP4,SDC1,STAT1,USP18,XAF1
PRL	cytokine	Activated	5.204	1.36E-16	CAV1,CCL2,CCNB1,CMPK2,CXCL10,CXCL11,DDX58,EIF2AK2,EPSTI1,HERC5,HERC6,ID1,IFI44,IFI44L,IFI6,IFIH1,IFIT1,IFIT3,IRF7,ISG15,KRT14,LAMP3,LY6E,OAS1,OAS2,OAS3,PCNA,PHLDA2,RSAD2,SAMD9L,SDC1,STAT1,USP18,XAF1
IFNG	cytokine	Activated	4.815	1.98E-16	ACOD1,AGRN,BAK1,BATF2,BRCA2,BUB1,BUB1B,C1QA,C1QB,C1QC,C2,CARD17,CAV1,CCL1,CCL2,CCL25,CCNA2,CCNO,CCR5,CD38,CDC20,CDC25A,CDK1,CFB,CHAC1,CMPK2,CXCL10,CXCL11,CXCL12,DDX58,DDX60,DEFB1,DUSP5,E2F1,E2F2,EGR2,EIF2AK2,FABP5,GPR156,HERC6,ID1,IFI27,IFI44,IFI44L,IFI6,IFIH1,IFIT1,IFIT3,IFITM3,IGF1,IGHG1,IGLC1,IL10,IL21,IRF7,ISG15,KIF23,KNL1,KRT14,LAG3,LAMP3,LGALS3BP,LIF,LY6E,MCM4,MT1G,MX1,OAS1,OAS2,OAS3,OASL,P…
IRF7	transcription regulator	Activated	4.978	1.81E-15	CMPK2,CXCL10,DDX58,HERC5,IFI44,IFI44L,IFI6,IFIH1,IFIT1,IFIT3,IFITM3,IRF7,ISG15,MX1,OAS1,OAS2,OAS3,OASL,PLAC8,RSAD2,RTP4,SAMD9L,STAT1,USP18,XAF1,ZBP1
STAT2	transcription regulator	Activated	2.759	2.57E-15	CAV1,CXCL10,IFI27,IFI6,IFIT1,IFIT3,IL10,IRF7,ISG15,MX1,OAS1,OAS2,RSAD2,RTP4,STAT1,USP18,ZBP1
TLR3	transmembrane receptor	Activated	4.376	4.83E-15	ACOD1,BAK1,BFSP2,CCL1,CCL2,CD38,CD70,CFB,CMPK2,CXCL10,CXCL11,DDX58,DEFB1,EIF2AK2,HERC5,ID1,IFI44,IFI44L,IFI6,IFIH1,IFIT1,IFIT3,IL10,IRF7,ISG15,MX1,OAS1,OASL,RSAD2,STAT1,USP18
IFNB1	cytokine	Activated	4.095	1.66E-14	ACOD1,BAK1,CCL2,CCR5,CD38,CMPK2,CXCL10,CXCL11,DDX58,DEFB1,E2F1,EIF2AK2,HERC5,IFI27,IFI6,IFIH1,IFIT1,IFIT3,IL10,IRF7,ISG15,MCM10,MX1,OAS1,OAS2,RAD51,RSAD2,STAT1,UCHL1,USP18,XAF1,ZBP1
IFNA1/IFNA13	cytokine	Activated	3.909	2.73E-14	CXCL10,CXCL11,EIF2AK2,IFI27,IFI6,IFIH1,IFIT1,IRF7,ISG15,MX1,OAS1,OAS2,RSAD2,SIGLEC1,STAT1,ZBP1
MYBL2	transcription regulator	Activated	2.723	3.16E-14	AURKA,BIRC5,BUB1,CCNA2,CCNB1,CCNB2,CDK1,CENPE,FOXM1,ID1,MPO,MYBL2,PLK1,TOP2A,UBE2C
MYC	transcription regulator	Activated	2.811	1.95E-13	ACOD1,AURKB,BIRC5,BUB1,BUB1B,CAV1,CCNA2,CCNB1,CCNB2,CCNE1,CDC20,CDC25A,CDC25C,CDCA7,CDK1,CHEK1,CXCL10,CXCL11,DUSP5,E2F1,E2F2,EGR2,ELANE,EZH2,FABP5,FAP,FOXM1,GCSH,GGH,HERC5,HNRNPA2B1,ID1,IDH2,IFI27,IFI44,IFI44L,IFI6,IFIH1,IFIT1,IFIT3,IGLL1/IGLL5,IL10,IRF7,KRT14,LENEP,MAD2L1,MKI67,MTFR2,MX1,OAS1,OASL,PCNA,PERP,PLK1,PLS3,PRDX4,PSAT1,PYCR1,RAD51,RPS26,RRM2,RSAD2,STAT1,STMN1,TYMS,UBE2C,USP18
IRF5	transcription regulator	Activated	4.031	2.40E-12	BAK1,CMPK2,CXCL10,CXCL11,DDX58,IFI44,IFIH1,IFIT1,IFIT3,IFITM3,IRF7,ISG15,OAS1,OAS2,OASL,RSAD2,STAT1
PML	transcription regulator	Activated	3.6	3.70E-12	BIRC5,CCNE1,CXCL11,DDX60,EPSTI1,HBZ,HERC6,IFI27,IFI44,IFI44L,IFIH1,IFIT1,IFIT3,IRF7,ISG15,JUP,MX1,OAS1,OAS2,OAS3,STAT1,STMN1
IFNAR2	transmembrane receptor	Activated	2.236	3.84E-12	CXCL10,CXCL11,DDX58,HERC5,IFI44,IFI6,IFIH1,ISG15,LAMP3,OAS1,OAS2,USP18,XAF1
IL21	cytokine	Activated	4.092	1.08E-10	CD38,CMPK2,CXCL10,CXCL13,EIF2AK2,HERC6,IFIT1,IFIT3,IGHG1,IGHG2,IGHG3,IL10,IL21,IRF7,ISG15,MKI67,OAS2,OASL,PCNA,RSAD2,USP18
IRF9	transcription regulator	Activated	2.39	2.22E-10	CXCL10,IFI27,IFIT1,IFIT3,IFITM3,IRF7,ISG15,MX1,OAS2,RTP4,STAT1,ZBP1
CCNE1	transcription regulator	Activated	2.985	1.36E-09	CCNA2,CCNB1,CCNE1,CDC45,CDC6,E2F1,MCM2,MCM4,PCNA
MSC	transcription regulator	Activated	2.72	1.47E-09	CCL2,CKM,DDX60,EPSTI1,FCRL4,IFI27,IFI44,IFI44L,IFIT1,IRF7,JCHAIN,XAF1
MITF	transcription regulator	Activated	4.345	4.20E-09	AURKB,CCNB1,CDCA3,CDCA8,CDT1,CENPF,CENPM,CEP55,ESPL1,KIF20A,KIF4A,KIFC1,MCM2,MCM4,MET,NUF2,OSTM1,PLK1,SDC1,SPC24,SPC25,TPX2,UBE2C
IFNA10	cytokine	Activated	2.598	4.41E-09	CXCL10,CXCL11,IFIH1,IFIT1,ISG15,MX1,ZBP1
MED1	transcription regulator	Activated	3.953	5.02E-09	AURKA,AURKB,BIRC5,CCNB1,CCNE1,CDC20,CDC6,CDK1,CENPA,E2F1,FOXM1,IGF1,IGLL1/IGLL5,LIF,LY6D,MAD2L1,MET,PLK1
TAL1	transcription regulator	Activated	4.472	9.60E-09	ASPM,BUB1,CCNB1,CCNE1,CDKN3,CENPU,DSCC1,GINS1,HMGB3,KIF14,KIF15,KIF20A,LMO1,LRR1,MCM2,MCM4,MELK,MPO,NCAPG,OIP5,PTPRU
IFNK	cytokine	Activated	2.449	1.10E-08	CXCL10,CXCL11,EIF2AK2,IFIH1,MX1,OAS1,STAT1,ZBP1
IFNE	cytokine	Activated	2.828	1.25E-08	CXCL10,CXCL11,HERC5,IFIH1,IFITM3,IL10,ISG15,STAT1,USP18,ZBP1
MYB	transcription regulator	Activated	3.63	3.26E-08	AURKA,BIRC5,CCNB1,CCNE1,CDK1,COX6A2,CXCL12,ELANE,EZH2,FOXM1,IGF1,IGLL1/IGLL5,LIF,MZB1,PCNA,PRTN3,SDC1,SLC27A2
VDR	transcription regulator	Activated	3.034	4.54E-08	ANLN,BUB1B,CCNB1,CDC20,CDC45,CDT1,CENPA,CXCL10,DSG1,ELOVL3,EZH2,FEN1,ID1,IFI44L,ISG15,KIF11,MAD2L1,RAD51AP1,TK1,TMPRSS2,TPX2
IFNA4	cytokine	Activated	3.047	7.17E-08	CXCL10,CXCL11,IFIH1,IFIT1,ISG15,MX1,OASL,RSAD2,USP18,ZBP1
YAP1	transcription regulator	Activated	3.82	1.07E-07	ANLN,AURKB,BIRC5,CCNA2,CCNB1,CDC6,CDCA5,CDK1,E2F1,FOXM1,GINS1,ID1,KIF23,NEK2,PLK1,RAD51,RPS26,RRM2,TK1,TOP2A,TYMS,UHRF1
TLR7	transmembrane receptor	Activated	4.049	1.35E-07	BFSP2,CCL2,CCNB1,CD38,CD70,CXCL10,CXCL13,IFI44,IFI44L,IFIT1,IFIT3,IL10,IRF7,ISG15,MX1,OAS2,OAS3,RSAD2,STAT1
EP300	transcription regulator	Activated	2.154	1.56E-07	ACOXL,BIRC5,CCL2,CCNE1,CDC25A,CKM,E2F1,EGR2,EPHB2,EPSTI1,ID1,IGF1,JUP,KRT14,LGALS3BP,MET,MKI67,OAS3,PERP,RAD51,RGL1,RSAD2,RTP4,SDC1,TK1,TMPRSS2,UBE2C,USP18
EIF2AK2	kinase	Activated	3.411	7.89E-07	BIRC5,DDX58,EIF2AK2,IFI27,IFI6,IFIT1,ISG15,LGALS3BP,OAS1,OAS3,STAT1,USP18
TLR9	transmembrane receptor	Activated	3.65	8.18E-07	ACOD1,BFSP2,CCNA2,CCNB1,CD38,CXCL10,IFI44L,IFIT1,IFIT3,IL10,IRF7,ISG15,MX1,OAS2,OAS3,RSAD2,SDC1,STAT1,USP18
CD40LG	cytokine	Activated	2.516	9.27E-07	CCL2,CCR5,CD38,CD70,CXCL10,DUSP5,E2F2,EIF2AK2,IFI44,IFI6,IFIT1,IFIT3,IGHG1,IGHG3,IL10,ISG15,LAMP3,MT1E,MT1G,MT2A,MX1,PKMYT1,RNASE3,STAT1,TNFRSF17
TNF	cytokine	Activated	3.156	1.15E-06	ACOD1,APOBEC3B,ARHGAP23,AZU1,BIRC5,BUB1B,CAV1,CCL1,CCL2,CCNE1,CCR5,CD38,CD70,CDC25C,CFB,CKM,CXCL10,CXCL11,CXCL12,CXCL13,DDX58,DUSP5,E2F1,EGR2,EIF2AK2,EPHB2,FABP5,HERC5,HMMR,ID1,IDH2,IFI27,IFI6,IFIH1,IFIT1,IFIT3,IGF1,IGKC,IL10,IL17C,IL21,IRF7,ISG15,JUP,KIF20A,LAMP3,LIF,LY6D,MET,MPO,MT2A,MTTP,MX1,OAS1,OAS2,OAS3,OASL,PCNA,PKMYT1,PRTN3,RNASE1,RNASE2,RRM2,SDC1,STAT1,STMN1,TIMD4,TK1,TNFRSF6B,TNN
TLX1	transcription regulator	Activated	2.449	1.19E-06	CCNB1,CDC20,CDC6,CHEK1,ORC1,PCNA,RAD51
FOXO1	transcription regulator	Activated	3.187	1.53E-06	ANLN,ASPM,BIRC5,C1QA,CAV1,CCNA2,CCNB1,CCNB2,CD70,CDK1,CENPF,CXCL10,DEPDC1,DLGAP5,EGR2,FABP5,FOXC1,FOXM1,IGF1,IGLL1/IGLL5,KIF11,MRPS18C,MTTP,NCAPG,NEK2,PBK,SPC25
CDK2	kinase	Activated	2.121	2.72E-06	CCNE1,CDC25A,CDC6,CHEK1,E2F1,MT2A,MYBL2,PCNA
NTRK2	kinase	Activated	3.11	3.00E-06	CCNA2,CCNE1,CDC6,CDCA3,CDCA5,CDCA8,CDK1,E2F1,HESX1,PCNA
PF4	cytokine	Activated	2.072	3.39E-06	CCL2,CMPK2,DDX58,DDX60,E2F2,EPSTI1,ISG15,RSAD2,STAT1,USP18
CEBPB	transcription regulator	Activated	3.303	5.07E-06	CCL2,CCNA2,CCNB2,CCNE1,CCR5,CDC25A,CDC25C,CDC45,CDC6,CDT1,CXCL10,E2F1,ELANE,H4C8,ID1,IFIT3,IFITM3,IGF1,IGKC,IL10,IRF7,MYBL2,PCNA,PRTN3,STAT1
TFDP1	transcription regulator	Activated	2.416	7.26E-06	CCNE1,CDC6,CDK1,E2F1,MYBL2,PTTG1,STMN1
JAK1	kinase	Activated	2.804	1.27E-05	CCL2,EIF2AK2,ID1,IL10,IRF7,LIF,MX1,STAT1,USP18
RAF1	kinase	Activated	3.706	1.28E-05	CDC25A,CDC6,CTSL,DUSP5,E2F1,HMGB3,HNRNPA2B1,IL10,LIF,MET,MKI67,MYBL2,PHLDA2,RRM2,SDC1,SPRR1B
IL15	cytokine	Activated	2.394	1.99E-05	AZU1,CCL2,CD38,CXCL10,CXCL12,DEFA1 (includes others),DUSP5,EGR2,GLDC,HNRNPA2B1,IFIT1,IL10,IL21,LIF,MKI67,MT1G,MX1,PCNA,PFDN4,PKMYT1,PRDX4,RBBP8,TNFRSF17,TOP2A
IFNL3	cytokine	Activated	2.421	2.29E-05	DDX58,IFIH1,MX1,RSAD2,STAT1,USP18
TP63	transcription regulator	Activated	3.099	2.47E-05	APOBEC3B,CCNA2,CCNB1,CCNE1,CDC25C,CDK1,CTXN1,E2F1,ID1,KIF23,KRT14,MAD2L1,MCM10,MKI67,PCNA,PERP,PTPRU,RAD51,RBBP8,RGS13,RRM2,STMN1,TOP2A,UHRF1,UPK2
CSF1	cytokine	Activated	3.792	2.91E-05	BIRC5,CCL2,CCNB1,CCNE1,CCR5,CDC25A,DHCR24,DUSP5,EGR2,IGF1,IL10,IRF7,LAG3,MPO,PCNA,SIGLEC1,STAT1
IFI16	transcription regulator	Activated	2.621	3.42E-05	CCL2,CDC25A,CXCL10,DDX58,E2F2,ISG15,MPO,OAS1,PCNA
BRD4	kinase	Activated	3.231	4.31E-05	AURKB,CCNA2,CDC25A,CDC6,CDCA5,DERL3,GINS1,IGLL1/IGLL5,KIF23,MTHFD1L,RRM2,TOP2A
TNFSF11	cytokine	Activated	2.918	4.67E-05	ACOD1,AURKA,CAV1,CCL2,CCNE1,EGR2,FOXM1,IGF1,IL10,NEK2,PLK1,RGL1,SDC1,STAT1,STMN1,TTK,USP18
OSM	cytokine	Activated	2.688	4.72E-05	BAK1,CCL2,CDSN,CKM,CTSL,CXCL10,CXCL12,CXCL13,DHCR24,EPHB2,FOXC1,ID1,IL10,IL21,IRF7,LIF,LMO1,LY6D,MT2A,MX1,OAS1,PCNA,SERPING1,SNRPE,STAT1,TOP2A,TPX2
IL27	cytokine	Activated	3.353	4.93E-05	CCL2,CD38,CXCL10,CXCL11,EGR2,EIF2AK2,IL10,IL21,LAG3,MX1,OAS1,STAT1
CD40	transmembrane receptor	Activated	2.595	6.48E-05	BIRC5,CCL2,CCNA2,CD38,CD70,CXCL10,CXCL12,IGHG1,IGHG2,IGHG3,IGHG4,IL10,JCHAIN,MET,RGS13
NCOA3	transcription regulator	Activated	2.97	8.82E-05	CCNA2,CCNB1,CCNE1,CDC25A,CDC6,E2F1,IGF1,LAMP3,PCNA
CHUK	kinase	Activated	2.666	1.37E-04	ACOD1,CCL2,CCNB1,CDC25A,CLDN23,CXCL10,CXCL12,CXCL13,E2F1,IL10,ISG15,PCNA,PLK1,TK1
TLR4	transmembrane receptor	Activated	3.738	1.85E-04	APOBEC3B,CCL1,CCL2,CCR5,CD38,CD70,CFB,CMPK2,CXCL10,IDH2,IFIT3,IFITM3,IL10,IRF7,ISG15,MET,MX1,OASL,RSAD2,STAT1
POU2AF1	transcription regulator	Activated	2.407	1.98E-04	CCR5,IDH2,IFI44,IFI44L,IFIT3,IGHG1,MX1
KLF5	transcription regulator	Activated	2.572	2.20E-04	BIRC5,CCNA2,CCNB1,CCNB2,CDK1,CDT1,PCNA
JUN	transcription regulator	Activated	2.868	2.70E-04	ARNTL2,BAK1,C1QB,CAV1,CCL2,CCNA2,CDC20,CDK1,CTSL,CXCL10,DUSP5,E2F7,FOXC1,HNRNPA2B1,IL10,LIF,LMO1,MET,MT2A,SDC1,STAT1,STMN1,TK1
TNK1	kinase	Activated	2	3.36E-04	IFIH1,IL10,IRF7,OAS2
NFKBIA	transcription regulator	Activated	2.206	3.49E-04	ACOD1,AURKB,BUB1B,CCL2,CCNA2,CCNB1,CDC25A,CDC45,CDC6,CXCL10,CXCL11,CXCL12,FOXM1,IFI6,IL10,ISG15,LIF,LY6E,PCNA,SDC1,TCEAL9
ATF6	transcription regulator	Activated	2.646	3.63E-04	AURKA,BUB1,CDKN3,DERL3,HMMR,TROAP,UBE2C
SP1	transcription regulator	Activated	2.607	8.29E-04	BIRC5,CAV1,CCL2,CCNA2,CDC25C,CDK1,CES1,CXCL10,CXCL12,DHCR24,E2F1,EIF2AK2,ELANE,FOXM1,HBZ,IFITM3,IGF1,IL10,MET,MYBL2,PTTG1,SLC2A12,STAT1,TYMS
IL5	cytokine	Activated	3.781	1.03E-03	CCL2,CCNE1,CCR5,DUSP5,EGR2,HMMR,IGHG1,IL10,IRF7,JCHAIN,NEK2,PRDX4,PSAT1,PYCR1,SKA1
NFKB1	transcription regulator	Activated	2.43	1.10E-03	ARNTL2,BRCA2,CCL2,CFB,CXCL10,CXCL11,E2F1,E2F7,IGHG1,IGKC,IL10,IL17C,ISG15,STAT1,TK1
FCGR2A	transmembrane receptor	Activated	2.186	1.15E-03	ACOD1,CCL1,CCL2,CXCL10,IL10
IL1B	cytokine	Activated	3.021	1.18E-03	ACOD1,CCL1,CCL2,CCR5,CFB,CMPK2,CXCL10,CXCL11,CXCL12,CXCL13,DUSP5,E2F1,E2F2,FABP5,HERC5,IFIT1,IFIT3,IGF1,IL10,IL21,IRF7,ISG15,JUP,KIF15,LIF,MT2A,MX1,OAS2,PCNA,RNASE1,RSAD2,SDC1,STAT1,TK1,USP18
CTNNB1	transcription regulator	Activated	3.357	1.27E-03	AGRN,AURKA,BIRC5,CCNA2,CCNE1,CENPM,CXCL12,ELOVL3,EPHB2,FEN1,FOXC1,FZD3,HESX1,HOXB7,ID1,IFIT1,IL10,JCHAIN,JUP,KIF23,KIFC1,LAP3,LIF,LY6E,NEXN,PCNA,PHLDA2,PLK1,PLS3,RBP4,RPS26,SLF1,TMSB15A,XAF1
EGFR	kinase	Activated	2.204	1.79E-03	BIRC5,CAV1,CCL2,CCNA2,CDK1,CXCL10,CXCL12,E2F1,E2F2,FAP,HMGB3,HNRNPA2B1,ID1,IGF1,IL10,MET,MYBL2,PCNA,PLK1,SDC1,SLCO4A1
MAFB	transcription regulator	Activated	2.621	1.94E-03	CCL2,CD38,CXCL12,EGR2,IGF1,IL10,RNASE1
MAP2K1	kinase	Activated	2.211	2.39E-03	CCL2,CCNA2,CKM,DUSP5,E2F1,EGR2,JUP,PCNA,RRM2,TK1,ZWINT
PRKAR2B	kinase	Activated	2	2.42E-03	CCNE1,CDK1,PCNA,TOP2A
C5	cytokine	Activated	2.682	4.29E-03	CCL2,CCNE1,CXCL10,EIF2AK2,IL10,MET,MPO,RNASE3
EBI3	cytokine	Activated	2.211	5.74E-03	IL10,IL21,LAG3,MX1,STAT1
IL18	cytokine	Activated	2.371	6.23E-03	BAK1,CCL2,CCR5,CXCL10,CXCL11,CXCL12,DEFA1 (includes others),IL10,LIF,MPO
EBF1	transcription regulator	Activated	2.567	6.48E-03	CBLC,CXCL10,CXCL12,IGKC,IGLL1/IGLL5,IRF7,PHKA1,STAT1
WWTR1	transcription regulator	Activated	2.219	6.66E-03	CCNA2,CKM,RRM2,TK1,TYMS
LATS2	kinase	Activated	2	8.90E-03	AURKB,CCNB1,E2F1,PLK1
RELA	transcription regulator	Activated	2.381	9.31E-03	BIRC5,BRCA2,CAV1,CCL2,CFB,CXCL10,CXCL11,E2F1,ID1,IGF1,IGHG1,IGKC,IL10,IL17C,IRF7,ISG15,OAS2,PLK1
IL17A	cytokine	Activated	2.315	1.05E-02	BIRC5,CCL2,CXCL10,CXCL12,CXCL13,EGR2,IL10,IL17C,ISG15,LIF,MPO,RGS13
IL2	cytokine	Activated	3.708	1.28E-02	ARHGAP11A,CCL1,CCL2,CCNE1,CCR5,CD38,CDC25A,CDC6,CLSPN,CXCL10,CXCL12,DUSP5,IL10,LIF,LY6E,MKI67,MX1,PCNA,PHLDA2,PLAC8,PLK1,TNFRSF17
ASCL1	transcription regulator	Activated	2	1.29E-02	BIRC5,CDCA7,CDK1,E2F1,FOXM1,ID1
EHF	transcription regulator	Activated	2.433	1.42E-02	CDK1,E2F1,H4C8,MET,SPRR1B,SPRR2E
PRKCE	kinase	Activated	2.213	2.21E-02	BIRC5,CAV1,CCNE1,CHRNA6,E2F1
MTPN	transcription regulator	Activated	2.219	2.67E-02	CCNA2,CCNB1,CCNB2,CDK1,IGF1
HMGB1	transcription regulator	Activated	2.154	3.06E-02	CCL2,CKM,IFIT1,IL10,MX1
STAT4	transcription regulator	Activated	2.921	4.31E-02	CCL2,CCR5,CXCL10,DDX58,IFIH1,IL10,ISG15,PLAC8,STAT1
FAS	transmembrane receptor	Activated	2.184	4.83E-02	BIRC5,CCL2,CTSL,CXCL10,CXCL11,EGR2,IFIT1,IL10,LAMP3,MET,PHLDA2,RSAD2,SDC1
