## Supplementary File 2 for "Non-severe SARS-CoV-2 infection is characterised by very early T cell proliferation independent of type 1 interferon responses and distinct from other acute respiratory viruses"

junction_aa	junction	v_call	j_call	ID	chain
CASSPDIEQYF	TGTGCCAGCAGCCCCGATATCGAGCAGTACTTC	TRBV7-9	TRBJ2-7	69	beta
CASSELNTGELFF	TGTGCCAGCAGCGAACTGAACACCGGGGAGCTGTTTTTT	TRBV2	TRBJ2-2	81	beta
CVVNNNNDMRF	TGTGTGGTGAACAATAACAATGACATGCGCTTT	TRAV12-1	TRAJ43	90	alpha
CASSQLAGGNTGELFF	TGTGCCAGCAGCCAACTAGCGGGGGGAAACACCGGGGAGCTGTTTTTT	TRBV5-5	TRBJ2-2	90	beta
CVVNEDTDKLIF	TGTGTGGTGAACGAAGACACCGACAAGCTCATCTTT	TRAV12-1	TRAJ34	146	alpha
CASSPDIEAFF	TGTGCCAGCAGCCCCGACATAGAAGCTTTCTTT	TRBV7-9	TRBJ1-1	151	beta
CASSEANTGELFF	TGCGCCAGCAGTGAAGCGAACACCGGGGAGCTGTTTTTT	TRBV10-2	TRBJ2-2	195	beta
CASSQDIEQYF	TGTGCCAGCAGCCAAGATATCGAGCAGTACTTC	TRBV14	TRBJ2-7	229	beta
CASQDRNTGELFF	TGCGCCAGCCAGGACCGGAACACCGGGGAGCTGTTTTTT	TRBV4-3	TRBJ2-2	252	beta
CASSDGNTGELFF	TGTGCCAGCAGTGACGGGAACACCGGGGAGCTGTTTTTT	TRBV7-9	TRBJ2-2	268	beta
CVVNGGNDMRF	TGTGTGGTGAACGGGGGGAATGACATGCGCTTT	TRAV12-1	TRAJ43	324	alpha
CVVNRGNDMRF	TGTGTGGTGAACAGGGGGAATGACATGCGCTTT	TRAV12-1	TRAJ43	324	alpha
CASSDIDTGELFF	TGTGCCAGCAGTGATATTGACACCGGGGAGCTGTTTTTT	TRBV2	TRBJ2-2	324	beta
CASSDLNTGELFF	TGTGCCAGCAGTGATCTGAACACCGGGGAGCTGTTTTTT	TRBV2	TRBJ2-2	324	beta
CVVNRGDKLIF	TGTGTGGTGAACCGAGGCGACAAGCTCATCTTT	TRAV12-1	TRAJ34	343	alpha
CASSSDIEAFF	TGTGCCAGCAGCTCCGACATAGAAGCTTTCTTT	TRBV7-9	TRBJ1-1	343	beta
